# Heart failure risk is accurately predicted by certain serum proteins

**DOI:** 10.1101/2022.10.11.22280881

**Authors:** V Emilsson, BG Jonsson, V Gudmundsdottir, GT Axelsson, EA Frick, T Jonmundsson, AE Steindorsdottir, LJ Launer, T Aspelund, KA Kortekaas, JH Lindeman, JR Lamb, LL Jennings, V Gudnason

## Abstract

**Aim:** To investigate the utility of serum proteins to predict new-onset heart failure (HF), including those with reduced or preserved ejection fraction (HFrEF or HFpEF), with or without the consideration of known HF-associated clinical variables.

**Methods and results:** The study included 612 participants with HF events from the prospective population-based AGES-Reykjavik cohort of the elderly (N = 5457), 440 of whom were incident cases, with a median follow-up time of 5.45 years. The incident HF population with echocardiographic data included patients with HFrEF (n = 167) and HFpEF (n = 188). The least absolute shrinkage and selection operator (LASSO) model in conjunction with bootstrap resampling validation (500 replications) were used to select predictor variables based on the analysis of 4782 serum proteins and numerous clinical variables related to HF. In at least 80% of bootstrap replications, a subset of 8 to 13 serum proteins had non-zero coefficients for predicting all incident HF, HFpEF, or HFrEF separately. We used C-statistics to assess the goodness of fit when modeling a prognostic risk score for incident HF. In the null model, which did not take age, sex or clinical variables into account, 13 proteins combined had a C-index of 0.80 for all incident HF, whereas for incident HFpEF and HFrEF, the C-index for a subset of 8 or 10 protein predictors combined was 0.78 and 0.80, respectively. The concordance gain for each set of protein predictors was also investigated in the context of the approved biomarker NPPB as well as a number of clinical variables such as Framingham risk score components and calcium in the coronary artery and thoracic aorta. We show that these proteins improve prediction of future HF events even when a large number of HF-associated clinical variables are not included in the model.

**Conclusion:** A small number of circulating proteins were found to accurately predict new-onset HF when no demographic or other information was included, and they also improved the prediction when the main known biomarker NPPB and many HF-associated clinical risk factors of the condition were taken into account.
