## Supplementary Table: Appendix S2 for "Heart failure risk is accurately predicted by certain serum proteins"

### Sheet: Appendix S2
Appendix S2. Age- and sex-adjusted logisitic regression analysis of the association of serum proteins to all incident HF, incident HFpEF or incident HFrEF cases.
Condition	Aptamer	Protein	beta = -log(OR)	P-value	Adj P-value	Adj, r2	AUC
All incident HF	5715-4_3	ABHD14A	0.255379	1.67945e-06	0.00851143	0.0823249	0.691342
All incident HF	12812-25_3	ACYP2	0.31498	1.51806e-08	7.69355e-05	0.0860393	0.692319
All incident HF	6379-62_3	ADAMTSL2	0.265183	8.47907e-07	0.00429719	0.0832834	0.689088
All incident HF	7922-5_3	ADM	0.385891	7.44371e-13	3.77247e-09	0.0940609	0.701579
All incident HF	6221-1_3	ADPGK	0.24024	8.12679e-06	0.0411866	0.0810251	0.688829
All incident HF	11368-32_3	AK2	0.269151	4.79625e-07	0.00243074	0.0833404	0.692392
All incident HF	5360-9_2	AKT2	0.240321	2.20151e-06	0.0111572	0.0821772	0.691415
All incident HF	4874-3_1	ANG	0.265802	6.84878e-07	0.00347096	0.0829182	0.691568
All incident HF	13660-76_3	ANGPT2	0.423634	4.28319e-15	2.17072e-11	0.097611	0.70514
All incident HF	2602-2_2	ANGPT2	0.473196	1.54109e-17	7.81024e-14	0.103867	0.710327
All incident HF	13621-31_3	AP2A2	0.33041	2.66283e-09	1.34952e-05	0.0871311	0.692957
All incident HF	12370-30_3	APOF	0.301708	5.66262e-08	0.000286981	0.0851699	0.691034
All incident HF	11955-1_3	ARHGAP1	0.353434	6.69952e-11	3.39532e-07	0.0902172	0.697518
All incident HF	9846-32_3	ARHGDIB	0.338995	4.33225e-10	2.19558e-06	0.0890431	0.69748
All incident HF	12571-14_3	ARL3	0.239931	7.29116e-06	0.0369516	0.0809169	0.686555
All incident HF	12627-97_3	ATG7	-0.322414	7.22171e-10	3.65996e-06	0.0890048	0.700052
All incident HF	7788-1_3	ATP5J	0.417811	2.13158e-14	1.08029e-10	0.0974724	0.706815
All incident HF	3485-28_2	B2M	0.441537	1.24758e-15	6.32276e-12	0.0992402	0.703899
All incident HF	6294-11_3	BAGE2	0.25534	2.03758e-06	0.0103264	0.08207	0.690933
All incident HF	8811-24_3	BAMBI	0.288512	4.76908e-08	0.000241697	0.0852665	0.692823
All incident HF	14047-78_3	BDNF	-0.228563	5.08746e-06	0.0257832	0.0816673	0.689129
All incident HF	8307-47_3	C11orf68	0.263877	1.50929e-06	0.00764906	0.0820015	0.687494
All incident HF	2851-63_3	C5	0.236337	5.45744e-06	0.0276583	0.0822336	0.687318
All incident HF	2292-17_4	C9	0.238322	7.12167e-06	0.0360926	0.0813995	0.691925
All incident HF	3799-11_2	CA3	0.274246	1.51485e-06	0.00767727	0.0825338	0.691823
All incident HF	8885-6_3	CACNA2D3	-0.279345	5.88835e-08	0.000298422	0.0850874	0.69698
All incident HF	12534-10_3	CALCOCO2	0.244981	3.75043e-06	0.0190072	0.0813838	0.688897
All incident HF	13937-75_3	CAND1	0.337649	4.82171e-10	2.44364e-06	0.0891589	0.697189
All incident HF	12381-26_3	CBR1	0.261092	1.88704e-06	0.00956354	0.0823595	0.6885
All incident HF	13027-20_3	CBX7	0.23057	4.70246e-06	0.0238321	0.0822033	0.684892
All incident HF	3234-23_2	CCDC80	0.272633	3.91987e-06	0.0198659	0.0816811	0.688924
All incident HF	2900-53_3	CCL14	0.295931	3.78928e-08	0.000192041	0.0856345	0.689962
All incident HF	14109-15_3	CCL15	0.298146	1.09283e-08	5.53846e-05	0.0860925	0.696407
All incident HF	3509-1_1	CCL15	0.380344	2.33778e-12	1.18478e-08	0.0935729	0.704684
All incident HF	4913-78_1	CCL16	0.272306	2.09539e-07	0.00106194	0.0840379	0.693352
All incident HF	2516-57_3	CCL21	0.237856	8.09629e-06	0.041032	0.0812266	0.690508
All incident HF	10798-4_3	CD300E	-0.277908	4.51721e-08	0.000228932	0.0846789	0.694367
All incident HF	11514-196_3	CD59	0.315156	1.107e-08	5.61028e-05	0.0866153	0.692505
All incident HF	14136-234_3	CD93	0.24524	5.79509e-06	0.0293695	0.0814957	0.6874
All incident HF	12532-28_3	CDC34	-0.245882	1.75476e-06	0.00889313	0.0804845	0.690824
All incident HF	14759-149_3	CDH1	0.26084	1.22035e-06	0.00618472	0.0820223	0.690258
All incident HF	6357-83_3	CELA3B	-0.239813	4.81302e-06	0.0243924	0.0798191	0.69043
All incident HF	2946-52_2	CFD	0.243103	4.67967e-06	0.0237165	0.0807946	0.688628
All incident HF	13678-169_3	CFD	0.348237	3.10614e-10	1.57419e-06	0.0899678	0.695146
All incident HF	11270-17_3	CHCHD10	0.246121	4.75644e-06	0.0241056	0.0814596	0.691756
All incident HF	13117-232_3	CHKB	-0.232138	7.5605e-06	0.0383166	0.0812453	0.689813
All incident HF	4469-78_2	CHST15	0.280941	1.47587e-07	0.000747969	0.084522	0.692493
All incident HF	14097-86_3	CHST15	0.297046	2.69447e-08	0.000136556	0.085928	0.693585
All incident HF	5717-2_3	CILP	0.3439	2.30074e-10	1.16602e-06	0.0896636	0.698089
All incident HF	8841-65_3	CILP2	-0.23596	4.26051e-06	0.0215923	0.0807216	0.689697
All incident HF	12724-81_3	CIRBP	0.293769	3.57644e-08	0.000181254	0.0851566	0.690726
All incident HF	13683-18_3	CLCNKB	-0.267983	3.37197e-07	0.00170892	0.0836631	0.692045
All incident HF	5701-81_3	CLEC3B	-0.286203	2.86109e-06	0.0145	0.0819062	0.692942
All incident HF	9526-3_3	CLPSL1	0.275421	4.46016e-07	0.00226041	0.0845394	0.693611
All incident HF	6291-55_3	CLSTN3	0.369838	7.68079e-12	3.89262e-08	0.0921387	0.700817
All incident HF	8312-139_3	CMPK1	0.294599	9.43481e-09	4.78156e-05	0.0868303	0.696446
All incident HF	8974-172_3	COL15A1	0.239111	7.35682e-06	0.0372843	0.0813127	0.688759
All incident HF	2201-17_6	COL18A1	0.358665	1.95506e-11	9.90825e-08	0.0913968	0.70011
All incident HF	10702-1_3	COL28A1	0.420078	2.67056e-14	1.35344e-10	0.0970924	0.704812
All incident HF	13950-9_3	COL4A3BP	0.376179	2.51636e-11	1.27529e-07	0.0912715	0.697815
All incident HF	11196-31_3	COL6A3	0.388838	3.5521e-12	1.8002e-08	0.0932863	0.700222
All incident HF	10497-242_3	COX8A	0.236017	5.60117e-06	0.0283867	0.0814366	0.690345
All incident HF	11308-8_3	CREB3L4	0.290256	3.24153e-08	0.000164281	0.0855564	0.690091
All incident HF	9053-16_3	CRIP2	0.250476	1.77802e-06	0.00901098	0.0822936	0.690556
All incident HF	4976-57_1	CRK	0.344837	4.56309e-10	2.31257e-06	0.0888847	0.695665
All incident HF	4337-49_2	CRP	0.272918	1.03037e-07	0.000522191	0.0848306	0.693173
All incident HF	2609-59_2	CST3	0.493532	1.06527e-19	5.39879e-16	0.10677	0.712711
All incident HF	3737-6_3	CTSH	0.510685	3.40922e-20	1.72779e-16	0.109501	0.718875
All incident HF	3181-50_2	CTSS	0.258815	1.36109e-06	0.006898	0.082439	0.691404
All incident HF	13701-2_3	CXCL13	0.236221	9.0567e-06	0.0458993	0.0810248	0.690164
All incident HF	3487-32_2	CXCL13	0.297984	1.71974e-08	8.71567e-05	0.0859622	0.696384
All incident HF	5730-60_3	CXCL14	0.29225	4.49236e-08	0.000227673	0.0852075	0.69388
All incident HF	6264-9_3	CYR61	0.255147	1.119e-06	0.00567109	0.0839177	0.693884
All incident HF	9755-19_3	DBNL	0.28205	1.5652e-06	0.00793245	0.0824932	0.687605
All incident HF	4314-12_2	DCTPP1	0.231429	9.79282e-06	0.04963	0.0810684	0.689744
All incident HF	6387-61_3	DEFA5	0.247605	2.63706e-06	0.0133646	0.0821374	0.691286
All incident HF	12895-28_3	DGKB	0.249683	1.06283e-06	0.00538641	0.0828676	0.691574
All incident HF	3644-5_4	DKKL1	-0.257893	1.13016e-06	0.00572766	0.0815554	0.689712
All incident HF	8264-43_3	DLL1	0.250676	4.27896e-06	0.0216857	0.0816364	0.691327
All incident HF	8006-12_3	DNAJB12	0.366343	3.28961e-11	1.66718e-07	0.0908468	0.695377
All incident HF	11214-40_3	DNAJB9	0.268511	3.85356e-07	0.00195299	0.0839511	0.695061
All incident HF	14655-1_3	DNAJC17	0.334771	3.16507e-10	1.60406e-06	0.089407	0.699227
All incident HF	6324-11_3	DNASE1L2	0.266696	1.19992e-06	0.00608121	0.0825619	0.688438
All incident HF	8346-9_3	DPP7	-0.23945	2.73116e-06	0.0138415	0.0819659	0.691139
All incident HF	13126-52_3	DSC2	0.334544	1.78572e-09	9.05003e-06	0.0879712	0.697424
All incident HF	9995-6_3	DUT	0.260114	8.91702e-07	0.00451914	0.082885	0.690076
All incident HF	13066-42_3	EDC4	-0.294593	4.93781e-08	0.000250248	0.0853802	0.694756
All incident HF	12574-36_3	EDN2	0.258898	5.80313e-07	0.00294103	0.0833397	0.693082
All incident HF	8480-29_3	EFEMP1	0.331762	9.22519e-09	4.67533e-05	0.0874188	0.694338
All incident HF	14124-6_3	EFNA2	0.264362	9.46456e-07	0.00479664	0.0829897	0.691391
All incident HF	14050-61_3	EFNA4	0.269168	4.896e-07	0.00248129	0.0829955	0.692007
All incident HF	2614-28_2	EFNA4	0.356626	3.11286e-11	1.5776e-07	0.091268	0.695986
All incident HF	2615-60_2	EFNA5	0.241798	9.18536e-06	0.0465514	0.0808015	0.688621
All incident HF	11454-87_3	EIF3G	0.270653	2.42893e-07	0.00123098	0.0836364	0.692209
All incident HF	4230-1_2	EIF4G2	0.262491	1.95742e-06	0.00992021	0.0820968	0.689591
All incident HF	5707-55_3	ELK3	0.23537	9.26163e-06	0.046938	0.0819075	0.690458
All incident HF	6036-78_3	EPHA10	0.330722	1.13406e-09	5.74741e-06	0.0879308	0.696648
All incident HF	4834-61_2	EPHA2	0.253922	7.41911e-06	0.0376	0.0809903	0.686969
All incident HF	7195-119_3	EPHA7	0.240226	6.87767e-06	0.0348561	0.0812914	0.686714
All incident HF	5813-58_3	EPO	0.33361	1.86779e-10	9.46595e-07	0.0900075	0.700337
All incident HF	8957-72_3	ERLEC1	0.276649	3.17592e-07	0.00160956	0.08347	0.689846
All incident HF	4983-6_1	ERP29	0.31232	9.75489e-10	4.94378e-06	0.0888114	0.696309
All incident HF	12988-49_3	EWSR1	0.302383	1.99725e-08	0.000101221	0.0859086	0.693793
All incident HF	11516-7_3	FABP1	0.281008	8.99878e-08	0.000456058	0.084813	0.694193
All incident HF	4696-2_2	FABP3	0.39775	6.63966e-14	3.36498e-10	0.0958678	0.702133
All incident HF	5437-63_3	FABP3	0.430694	1.20871e-14	6.12574e-11	0.098021	0.702593
All incident HF	9851-9_3	FABP4	0.434828	3.00141e-14	1.52111e-10	0.0972408	0.701885
All incident HF	13431-74_3	FAM159A	0.245095	2.36068e-06	0.0119639	0.0819209	0.69055
All incident HF	6260-14_3	FAM163A	0.264633	8.17458e-07	0.00414288	0.0836819	0.692282
All incident HF	5609-92_3	FAM19A5	0.270254	1.60419e-07	0.000813006	0.0840738	0.690533
All incident HF	14593-152_3	FAM210A	-0.276283	1.35759e-07	0.000688027	0.0845754	0.695293
All incident HF	9177-6_3	FAM3B	0.256127	9.31053e-07	0.00471858	0.0829984	0.692335
All incident HF	3807-1_2	FGF23	0.2468	7.33212e-07	0.00371592	0.0830308	0.692592
All incident HF	14705-1_3	FIGF	0.270626	2.62463e-07	0.00133016	0.0841055	0.692035
All incident HF	13098-93_3	FIGF	0.34899	2.32341e-10	1.1775e-06	0.0899202	0.698812
All incident HF	9288-7_3	FKBP7	0.322941	2.85512e-09	1.44698e-05	0.0882962	0.697511
All incident HF	3438-10_2	FSTL3	0.379764	2.39996e-11	1.2163e-07	0.0917893	0.697985
All incident HF	9831-12_3	G3BP2	0.274715	5.88802e-07	0.00298405	0.0830909	0.691297
All incident HF	12661-44_3	GABARAPL1	0.474209	6.51419e-17	3.30139e-13	0.102467	0.712096
All incident HF	12494-99_3	GABARAPL2	0.255577	6.66546e-06	0.0337806	0.0813794	0.688553
All incident HF	13389-8_3	GAL	-0.258717	1.22665e-06	0.00621669	0.0817803	0.689429
All incident HF	5463-22_3	GAS1	0.338082	1.08103e-09	5.47866e-06	0.0884259	0.69492
All incident HF	4891-50_1	GCG	0.25363	7.32856e-07	0.00371412	0.0831921	0.691731
All incident HF	12960-9_3	GCK	-0.270934	4.832e-07	0.00244886	0.0847896	0.693726
All incident HF	14582-57_3	GDF11	-0.301047	1.21156e-08	6.14018e-05	0.0865491	0.695873
All incident HF	4374-45_2	GDF15	0.554647	1.79102e-20	9.0769e-17	0.1093	0.717326
All incident HF	13594-158_3	GGA1	0.33915	3.16685e-09	1.60496e-05	0.0874026	0.69343
All incident HF	13062-4_3	GMFG	0.279348	4.44553e-07	0.002253	0.0834821	0.69049
All incident HF	7185-29_3	GP5	-0.265198	2.39309e-07	0.00121282	0.0840091	0.693218
All incident HF	5598-3_3	GREM2	0.303819	6.39331e-08	0.000324013	0.0851926	0.693714
All incident HF	13576-15_3	GSTP1	-0.228016	9.67134e-06	0.0490144	0.0812543	0.690636
All incident HF	9021-1_3	HAVCR1	0.259549	8.25574e-07	0.00418401	0.083136	0.691967
All incident HF	5134-52_2	HAVCR2	0.279816	3.46277e-07	0.00175493	0.0835174	0.68905
All incident HF	8953-47_3	HDGF	0.28809	8.88638e-08	0.000450362	0.0848695	0.693964
All incident HF	14132-21_3	HHLA2	-0.240516	6.42638e-06	0.0325689	0.0798374	0.69044
All incident HF	2987-37_3	HIST1H1C	0.261976	6.94135e-07	0.00351788	0.0831735	0.692985
All incident HF	12466-7_3	HNRNPA1	0.289716	8.51168e-08	0.000431372	0.0856531	0.696809
All incident HF	5351-52_3	HNRNPA2B1	0.244409	2.62159e-06	0.0132862	0.0833392	0.693818
All incident HF	8894-80_3	HNRNPAB	0.266713	6.85242e-07	0.0034728	0.0831862	0.689796
All incident HF	10852-114_3	HNRNPDL	0.246362	8.4057e-06	0.0426001	0.0811938	0.689112
All incident HF	2625-53_4	HSP90AA1 HSP90AB1	0.234844	8.78552e-06	0.044525	0.0809633	0.690957
All incident HF	4124-24_2	HSPA1A	0.270669	4.05997e-07	0.00205759	0.0831946	0.691294
All incident HF	14023-84_3	IBSP	-0.260934	3.80741e-07	0.0019296	0.0837605	0.692255
All incident HF	6380-23_3	ICT1	0.330062	3.80552e-10	1.92864e-06	0.0891459	0.694846
All incident HF	2950-57_2	IGFBP4	0.251111	2.46001e-06	0.0124673	0.0828244	0.692719
All incident HF	2686-67_2	IGFBP6	0.283539	5.34901e-07	0.00271088	0.0831117	0.690849
All incident HF	3320-49_2	IGFBP7	0.246657	6.54438e-06	0.0331669	0.0814224	0.688169
All incident HF	7244-16_3	IGFLR1	0.34467	2.94229e-10	1.49115e-06	0.0894443	0.695534
All incident HF	10795-32_3	IL15	0.3028	4.63359e-09	2.3483e-05	0.0875856	0.695622
All incident HF	14054-17_3	IL15RA	0.251669	6.02763e-06	0.030548	0.0814139	0.687952
All incident HF	12759-47_3	ILF3	0.265439	7.28305e-07	0.00369105	0.0830541	0.692724
All incident HF	11436-6_3	INA	0.274862	3.32966e-07	0.00168747	0.0836516	0.69116
All incident HF	10462-14_3	INSL5	0.261162	4.78327e-07	0.00242416	0.0835737	0.693477
All incident HF	2831-29_1	KLK11	0.238582	9.28353e-06	0.0470489	0.0812005	0.690454
All incident HF	14615-46_3	KRTAP2-4	0.275932	2.17949e-07	0.00110457	0.0840845	0.692097
All incident HF	5708-1_3	LEAP2	0.235266	6.92549e-06	0.0350984	0.0813202	0.690357
All incident HF	9197-4_3	LGALS9	0.253818	1.10602e-06	0.0056053	0.0821044	0.68852
All incident HF	8299-66_3	LILRA4	0.266343	9.74965e-08	0.000494112	0.0847156	0.68955
All incident HF	7219-152_3	LIPA	0.280172	1.85867e-07	0.000941973	0.0840934	0.691729
All incident HF	7638-30_3	LMAN2	-0.261686	7.40318e-07	0.00375193	0.0836178	0.692963
All incident HF	6561-77_3	LOC652493	-0.281478	2.49484e-08	0.000126438	0.0858554	0.695502
All incident HF	8330-1_3	LRP11	0.256116	2.83199e-06	0.0143525	0.0819981	0.689357
All incident HF	9307-3_3	LYPD3	0.239572	2.75568e-06	0.0139658	0.0820558	0.690337
All incident HF	4920-10_1	LYZ	0.283456	1.60525e-07	0.000813542	0.0838191	0.691306
All incident HF	9251-28_3	MAN2B2	0.304345	1.68576e-08	8.54344e-05	0.0855672	0.694446
All incident HF	11608-5_3	MAP1LC3B	0.333842	3.11302e-08	0.000157768	0.0854896	0.691542
All incident HF	3628-3_4	MAP2K2	0.256395	2.61774e-06	0.0132667	0.0819378	0.686137
All incident HF	12990-39_3	MAP3K3	0.249192	2.11197e-06	0.0107035	0.0823591	0.693328
All incident HF	12411-60_3	MAX	0.263084	6.58655e-07	0.00333806	0.0830734	0.693962
All incident HF	10396-6_3	MCL1	0.241544	3.73603e-06	0.0189342	0.0816806	0.686677
All incident HF	12488-9_3	MCTS1	0.294378	1.16709e-08	5.91482e-05	0.0868089	0.695152
All incident HF	7898-29_3	MDM1	0.37336	5.10182e-12	2.5856e-08	0.0926284	0.700157
All incident HF	5594-87_3	MESDC2	0.257849	3.72847e-06	0.0188959	0.0809881	0.685524
All incident HF	9294-45_3	MFAP2	0.442608	4.30916e-15	2.18388e-11	0.0991269	0.706129
All incident HF	5605-77_3	MFNG	-0.262801	2.2082e-06	0.0111911	0.0819118	0.690379
All incident HF	4496-60_2	MMP12	0.455176	6.51973e-16	3.3042e-12	0.100895	0.711818
All incident HF	6425-87_3	MMP19	0.315947	1.77142e-08	8.97754e-05	0.0851777	0.695897
All incident HF	2788-55_1	MMP3	0.28302	6.92953e-07	0.00351188	0.0831965	0.687771
All incident HF	2789-26_2	MMP7	0.401853	1.96975e-13	9.98271e-10	0.0956858	0.705203
All incident HF	14227-21_3	MYL6B	0.2894	1.86682e-07	0.000946104	0.0842906	0.691525
All incident HF	13933-276_3	NAB1	-0.234961	7.96022e-06	0.0403424	0.0810337	0.688256
All incident HF	2944-66_2	NBL1	0.289812	3.03217e-07	0.0015367	0.0836956	0.688961
All incident HF	7748-11_3	NDUFV2	0.284589	3.93221e-08	0.000199284	0.0852941	0.692736
All incident HF	9321-400_3	NMB	0.330686	1.15645e-09	5.86088e-06	0.0883669	0.696133
All incident HF	6406-3_3	NMES1	-0.288346	4.21534e-07	0.00213634	0.0835661	0.693175
All incident HF	8252-2_3	NOTUM	-0.23726	6.82742e-06	0.0346014	0.0810027	0.68902
All incident HF	6259-60_3	NPC2	0.271843	3.76474e-07	0.00190797	0.0836042	0.694162
All incident HF	10424-31_3	NPDC1	0.350259	5.27681e-11	2.67429e-07	0.0904763	0.696307
All incident HF	7655-11_3	NPPB	0.713344	4.28182e-33	2.17002e-29	0.137456	0.742325
All incident HF	13409-9_3	NSG2	-0.247678	2.48086e-06	0.012573	0.0806496	0.691351
All incident HF	7857-22_3	NTS	0.240965	2.31907e-06	0.0117531	0.0821271	0.691216
All incident HF	12796-44_3	NUDT3	0.301636	2.65078e-08	0.000134341	0.085745	0.693832
All incident HF	9482-110_3	NUDT9	0.30021	3.35588e-08	0.000170076	0.0856409	0.692208
All incident HF	6296-36_3	OIT3	0.365414	7.1943e-12	3.64607e-08	0.0924987	0.701246
All incident HF	3634-5_4	OPCML	-0.26457	1.58518e-06	0.00803368	0.0805477	0.688777
All incident HF	12878-60_3	OSBPL11	0.228798	4.46851e-06	0.0226464	0.0813922	0.691019
All incident HF	7881-244_3	PARP16	-0.296992	7.75711e-09	3.9313e-05	0.0858617	0.694141
All incident HF	9361-7_3	PCDHAC2	0.276422	1.1205e-07	0.00056787	0.0842599	0.687835
All incident HF	6321-65_3	PCDHGA10	0.392995	3.62148e-12	1.83536e-08	0.0927289	0.699659
All incident HF	6563-78_3	PCDHGA11	0.266722	1.10838e-06	0.00561728	0.0825902	0.688437
All incident HF	6938-21_3	PCDHGA12	0.254283	1.3933e-06	0.00706124	0.0820771	0.687693
All incident HF	12517-52_3	PDCD5	0.365231	1.09637e-11	5.55642e-08	0.0922207	0.698256
All incident HF	5246-64_3	PDE2A	-0.255877	1.37389e-06	0.0069629	0.0825862	0.692118
All incident HF	5650-9_3	PDIA6	0.272808	1.18739e-06	0.00601768	0.0827724	0.689349
All incident HF	4276-10_2	PEBP1	0.316305	5.27715e-09	2.67446e-05	0.0862167	0.69474
All incident HF	7863-50_3	PGRMC1	0.287941	3.07625e-08	0.000155904	0.0858238	0.691563
All incident HF	4982-54_1	PI3	0.322539	1.4746e-08	7.47329e-05	0.0863095	0.694625
All incident HF	3216-2_2	PIGR	0.271352	2.39597e-07	0.00121428	0.084113	0.693832
All incident HF	13486-9_3	PKD2	-0.276744	2.74338e-07	0.00139035	0.081851	0.69244
All incident HF	2692-74_2	PLA2G2A	0.244664	2.6072e-06	0.0132133	0.0822288	0.689817
All incident HF	2652-15_1	PLAUR	0.392405	3.14343e-13	1.59309e-09	0.0952919	0.704506
All incident HF	6650-20_3	POSTN	0.274333	8.56925e-07	0.0043429	0.083001	0.691813
All incident HF	5238-26_3	PPIE	0.243346	2.17323e-06	0.0110139	0.0821291	0.690844
All incident HF	5034-79_1	PRSS2	0.276731	5.23905e-08	0.000265515	0.0853769	0.692269
All incident HF	12612-37_3	PSMB1	0.341	4.6394e-10	2.35125e-06	0.0885147	0.693116
All incident HF	10514-5_3	PTGDS	0.377063	9.11293e-12	4.61843e-08	0.0928172	0.695514
All incident HF	9525-1_3	PTK7	0.243166	8.56857e-06	0.0434255	0.0810276	0.686678
All incident HF	3045-72_2	PTN	0.312571	1.32868e-06	0.00673373	0.0825705	0.689015
All incident HF	13463-1_3	PXDN	0.425821	1.03477e-14	5.24421e-11	0.0980008	0.703506
All incident HF	3727-35_1	PYY	0.263661	3.02374e-07	0.00153243	0.0838138	0.691563
All incident HF	6217-23_3	QSOX1	0.265344	1.5642e-06	0.00792736	0.0824854	0.687579
All incident HF	14283-12_3	RAB14	-0.236345	5.5754e-06	0.0282561	0.0802968	0.689541
All incident HF	10058-1_3	RAD23A	0.303626	2.07949e-08	0.000105389	0.0860622	0.692327
All incident HF	14037-18_3	RANBP3	0.274381	6.94889e-07	0.0035217	0.0830107	0.689295
All incident HF	3079-62_2	RARRES2	0.270054	9.14175e-07	0.00463304	0.0838896	0.694241
All incident HF	11462-8_3	RBFOX2	0.290655	7.81128e-08	0.000395875	0.0847147	0.688722
All incident HF	12747-89_3	RBM3	0.320527	1.34661e-09	6.82459e-06	0.088345	0.69525
All incident HF	13465-5_3	RCAN1	-0.262236	1.92028e-07	0.000973199	0.0826542	0.692257
All incident HF	11102-22_3	REG4	0.272596	4.78789e-07	0.0024265	0.0835301	0.690655
All incident HF	5115-31_3	RELT	0.460192	2.85476e-15	1.44679e-11	0.0990092	0.705581
All incident HF	3396-54_2	REN	0.314124	5.75987e-09	2.9191e-05	0.0872179	0.695024
All incident HF	7211-2_3	RNASE1	0.489436	4.83842e-18	2.45211e-14	0.10477	0.71154
All incident HF	5644-60_3	RNASE4	0.362482	1.34566e-11	6.81982e-08	0.0919521	0.698354
All incident HF	5646-20_3	RNASE6	0.341212	5.75e-10	2.9141e-06	0.0890947	0.696566
All incident HF	7861-9_3	ROR2	0.344787	3.07207e-11	1.55693e-07	0.0911969	0.699602
All incident HF	4474-19_2	RPS27A	0.247864	4.84492e-06	0.0245541	0.0815003	0.687395
All incident HF	2846-24_2	RPS27A	0.353759	8.5088e-11	4.31226e-07	0.0906441	0.697476
All incident HF	8925-25_3	RRM2B	0.28255	1.47019e-07	0.000745094	0.0845134	0.694819
All incident HF	8464-31_3	RSPO4	0.314653	2.92843e-08	0.000148413	0.085727	0.692716
All incident HF	6990-44_3	SDF2L1	0.325112	1.52697e-09	7.73867e-06	0.0881388	0.695881
All incident HF	14689-3_3	SEC13	-0.26088	5.98319e-07	0.00303228	0.0835958	0.691569
All incident HF	7202-107_3	SEMA6C	0.28018	1.18187e-07	0.000598971	0.0846015	0.69237
All incident HF	3449-58_2	SERPINA4	-0.235759	7.76244e-06	0.03934	0.0817392	0.68979
All incident HF	3221-54_1	SFRP1	0.308797	1.08441e-08	5.49581e-05	0.0869126	0.694579
All incident HF	14042-11_3	SFRP1	0.340322	2.05423e-08	0.000104108	0.0858402	0.692324
All incident HF	5738-25_3	SFTPC	0.259573	1.24459e-06	0.00630759	0.0834103	0.691895
All incident HF	12693-2_3	SH3BGRL	0.336993	1.2267e-09	6.21693e-06	0.0881296	0.694254
All incident HF	5272-55_2	SHC1	0.23798	6.60851e-06	0.0334919	0.0824459	0.691063
All incident HF	2742-68_2	SIGLEC7	0.254333	1.25211e-06	0.00634569	0.082847	0.690418
All incident HF	12461-8_3	SIRT5	-0.243099	4.54091e-06	0.0230133	0.0799517	0.688989
All incident HF	7953-20_3	SLAMF1	0.276746	2.52615e-07	0.00128025	0.0839279	0.691744
All incident HF	4413-3_2	SLPI	0.395145	9.06742e-12	4.59537e-08	0.0928237	0.699922
All incident HF	13118-5_3	SMOC1	0.274185	2.6054e-06	0.0132042	0.0818784	0.688486
All incident HF	11557-3_3	SMURF1	0.265733	3.52914e-08	0.000178857	0.0849843	0.688611
All incident HF	12976-49_3	SORBS3	0.288377	3.53038e-08	0.00017892	0.0856	0.694089
All incident HF	8243-55_3	SPINK1	0.233926	6.23079e-06	0.0315777	0.0813322	0.690005
All incident HF	8587-21_3	SPINK14	0.24777	1.7656e-06	0.00894807	0.081797	0.688596
All incident HF	5496-49_3	SPON1	0.329259	6.79589e-09	3.44416e-05	0.0855811	0.691414
All incident HF	4297-62_3	SPON1	0.417365	2.88058e-13	1.45988e-09	0.0955747	0.698939
All incident HF	8099-42_3	SPON2	0.250205	4.01874e-06	0.020367	0.0817942	0.687288
All incident HF	13447-42_3	SPRN	-0.264023	3.64289e-07	0.00184621	0.0830365	0.69337
All incident HF	10940-25_3	SRL	0.236485	8.34301e-06	0.0422824	0.0811361	0.688061
All incident HF	11573-3_3	SRSF6	0.278104	1.57814e-07	0.000799802	0.0844252	0.691848
All incident HF	12987-12_3	SRSF7	0.354696	8.8341e-11	4.47712e-07	0.0899118	0.700319
All incident HF	10346-5_3	STAT3	0.236132	9.47328e-06	0.0480106	0.0809921	0.688855
All incident HF	4930-21_1	STC1	0.284778	3.53357e-07	0.00179081	0.0835929	0.691749
All incident HF	10900-272_3	STMN2	0.334527	9.77124e-10	4.95207e-06	0.0885844	0.697089
All incident HF	8019-73_3	STMN3	0.26216	4.83871e-07	0.00245226	0.0833022	0.693283
All incident HF	12842-43_3	STX10	0.236443	4.26301e-06	0.021605	0.0819083	0.689374
All incident HF	10668-5_3	STX4	0.257305	3.67159e-06	0.0186076	0.0820079	0.686675
All incident HF	10903-50_3	STX8	0.32189	3.11911e-09	1.58076e-05	0.0874145	0.693046
All incident HF	6941-11_3	SUMF1	0.237719	3.87796e-06	0.0196535	0.0820329	0.687418
All incident HF	14623-26_3	SUMO3	0.318791	5.46383e-09	2.76907e-05	0.087112	0.694674
All incident HF	9169-14_3	SUMO3	0.332953	9.53064e-10	4.83013e-06	0.0885711	0.696309
All incident HF	11178-21_3	SVEP1	0.463327	1.27192e-15	6.44607e-12	0.100201	0.706782
All incident HF	11109-56_3	SVEP1	0.469099	8.8975e-16	4.50925e-12	0.100581	0.707596
All incident HF	9756-6_3	TAGLN	0.428366	4.32196e-12	2.19037e-08	0.0930103	0.699616
All incident HF	12498-12_3	TAX1BP3	0.244897	2.29559e-06	0.011634	0.0816408	0.691098
All incident HF	9191-8_3	TFF2	0.247805	1.58724e-06	0.00804416	0.0827895	0.691025
All incident HF	4721-54_2	TFF3	0.374679	2.70734e-11	1.37208e-07	0.0912213	0.699707
All incident HF	8323-163_3	TFF3	0.413322	5.63693e-14	2.8568e-10	0.0963411	0.704936
All incident HF	9233-71_3	TFPI2	0.241357	5.91097e-06	0.0299568	0.0812886	0.688422
All incident HF	8795-48_3	TFRC	0.252294	2.32489e-06	0.0117826	0.0821936	0.69203
All incident HF	3339-33_1	THBS2	0.369414	7.23743e-12	3.66793e-08	0.0925946	0.702383
All incident HF	5947-90_3	THPO	0.232799	5.99742e-06	0.0303949	0.081333	0.690135
All incident HF	9638-2_3	TIGIT	0.25177	7.45637e-07	0.00377889	0.0827551	0.68867
All incident HF	6462-12_3	TIMP4	0.317701	6.11658e-09	3.09988e-05	0.0870915	0.696476
All incident HF	6506-54_3	TMED10	0.407998	1.72126e-13	8.72333e-10	0.0959473	0.703433
All incident HF	8265-225_3	TMPO	0.423591	1.27716e-14	6.47266e-11	0.0981479	0.707666
All incident HF	4155-3_2	TNC	0.288916	5.12153e-08	0.000259559	0.0855259	0.694853
All incident HF	2654-19_1	TNFRSF1A	0.276115	2.6321e-07	0.00133395	0.0839314	0.692826
All incident HF	3152-57_1	TNFRSF1B	0.262331	5.42042e-07	0.00274707	0.0834086	0.689377
All incident HF	8368-102_3	TNFRSF1B	0.326862	5.20955e-09	2.6402e-05	0.0871412	0.694169
All incident HF	5441-67_3	TNNI3	0.363905	1.13738e-12	5.76422e-09	0.093458	0.69963
All incident HF	9808-41_3	TNRC6B	0.265397	5.65673e-07	0.00286683	0.0832306	0.689978
All incident HF	11218-84_3	TPMT	-0.257109	3.11136e-06	0.0157684	0.0800952	0.689449
All incident HF	3872-2_1	TPT1	0.355435	8.08036e-11	4.09512e-07	0.0906743	0.698912
All incident HF	12373-73_3	TRA2B	0.299217	2.20072e-08	0.000111532	0.0858601	0.694674
All incident HF	14337-1_3	TRAPPC3	0.318683	4.28282e-10	2.17053e-06	0.089578	0.694937
All incident HF	9266-1_3	TREM1	0.34786	8.56837e-10	4.34245e-06	0.0887664	0.697576
All incident HF	11851-21_3	TREM2	0.243726	2.46348e-06	0.0124849	0.082005	0.688686
All incident HF	5635-66_3	TREM2	0.275396	3.53566e-07	0.00179187	0.0837442	0.68942
All incident HF	6651-74_3	UBB	0.258973	3.00457e-06	0.0152272	0.0815871	0.688282
All incident HF	14326-4_3	UBE2E1	0.328806	9.43409e-10	4.7812e-06	0.0881826	0.696042
All incident HF	9199-6_3	UBE2G2	0.276486	7.12732e-08	0.000361212	0.0843438	0.691377
All incident HF	12720-71_3	UBQLN4	0.286324	8.09415e-08	0.000410211	0.0846872	0.694614
All incident HF	3405-6_2	UFC1	0.28237	2.16967e-07	0.00109959	0.0840938	0.690329
All incident HF	7776-20_3	UNC5B	0.269205	1.38775e-06	0.0070331	0.0825907	0.688787
All incident HF	7012-35_3	VNN2	0.258449	2.98514e-07	0.00151287	0.0839034	0.690105
All incident HF	12508-9_3	VPS24	0.328817	8.2102e-10	4.16093e-06	0.0882003	0.693582
All incident HF	11121-56_3	VWC2	0.271215	9.52789e-07	0.00482873	0.082897	0.689159
All incident HF	9316-67_3	WFDC1	0.288343	6.58746e-08	0.000333852	0.0842101	0.689796
All incident HF	11388-75_3	WFDC2	0.43369	4.9171e-14	2.49199e-10	0.096484	0.704521
All incident HF	6392-7_3	WISP2	0.274994	5.79651e-06	0.0293767	0.0814515	0.690646
All incident HF	9751-72_3	YBX1	0.33901	2.46827e-10	1.25092e-06	0.0897716	0.69722
All incident HF	14156-33_3	YWHAB	0.297655	1.75693e-07	0.000890415	0.0841852	0.69264
All incident HF	4179-57_3	YWHAB/E/G/H/Q/Z, SFN	0.286516	1.00839e-07	0.000511052	0.0848004	0.694496
All incident HF	10036-201_3	ZHX3	0.2373	2.94581e-06	0.0149294	0.0815297	0.688488
HFpEF	12812-25_3	ACYP2	0.390222	1.30649e-06	0.00662127	0.050598	0.676772
HFpEF	7922-5_3	ADM	0.401905	2.14049e-07	0.0010848	0.0526936	0.677178
HFpEF	2602-2_2	ANGPT2	0.384173	1.9072e-06	0.0096657	0.0503576	0.675594
HFpEF	11955-1_3	ARHGAP1	0.351222	6.15234e-06	0.03118	0.0481518	0.671958
HFpEF	7788-1_3	ATP5J	0.389778	9.00197e-07	0.0045622	0.0513983	0.678361
HFpEF	3485-28_2	B2M	0.43576	4.12492e-08	0.000209051	0.0543713	0.673748
HFpEF	3509-1_1	CCL15	0.425026	7.06837e-08	0.000358225	0.0547579	0.684537
HFpEF	14109-15_3	CCL15	0.368585	7.68034e-07	0.0038924	0.0507806	0.677363
HFpEF	2201-17_6	COL18A1	0.410269	5.66462e-08	0.000287083	0.0539462	0.677517
HFpEF	10702-1_3	COL28A1	0.403628	3.8671e-07	0.00195985	0.0521316	0.677005
HFpEF	13950-9_3	COL4A3BP	0.37775	3.60521e-06	0.0182712	0.0492191	0.671346
HFpEF	11196-31_3	COL6A3	0.39278	1.31244e-06	0.00665143	0.0507793	0.673762
HFpEF	2609-59_2	CST3	0.500146	4.40461e-11	2.23225e-07	0.0628226	0.689466
HFpEF	3737-6_3	CTSH	0.443035	2.93163e-08	0.000148575	0.0562869	0.683911
HFpEF	8006-12_3	DNAJB12	0.364606	4.36654e-06	0.0221296	0.0488207	0.666752
HFpEF	4696-2_2	FABP3	0.408815	9.02758e-08	0.000457518	0.0537811	0.682208
HFpEF	5437-63_3	FABP3	0.394238	9.65383e-07	0.00489256	0.05101	0.673077
HFpEF	9851-9_3	FABP4	0.382356	3.75056e-06	0.0190078	0.0492173	0.668722
HFpEF	12661-44_3	GABARAPL1	0.451843	3.43567e-08	0.00017412	0.0556665	0.683566
HFpEF	4374-45_2	GDF15	0.516431	1.93832e-09	9.8234e-06	0.0596449	0.687024
HFpEF	10795-32_3	IL15	0.333321	8.59899e-06	0.0435797	0.0483104	0.67065
HFpEF	7898-29_3	MDM1	0.355703	5.29343e-06	0.0268271	0.0485689	0.668562
HFpEF	4496-60_2	MMP12	0.471229	9.17701e-09	4.65091e-05	0.0579779	0.686712
HFpEF	2789-26_2	MMP7	0.422506	1.11247e-07	0.000563801	0.0542034	0.67941
HFpEF	10424-31_3	NPDC1	0.418595	3.37127e-08	0.000170856	0.0548126	0.679706
HFpEF	7655-11_3	NPPB	0.505458	2.53847e-09	1.2865e-05	0.0603136	0.692776
HFpEF	6321-65_3	PCDHGA10	0.376142	3.88971e-06	0.019713	0.0490017	0.674705
HFpEF	5034-79_1	PRSS2	0.36644	9.33471e-07	0.00473083	0.0512872	0.668524
HFpEF	10514-5_3	PTGDS	0.375327	2.23811e-06	0.0113428	0.0500563	0.665048
HFpEF	13463-1_3	PXDN	0.426969	8.35592e-08	0.000423478	0.0543748	0.677761
HFpEF	5115-31_3	RELT	0.438938	1.70012e-07	0.000861619	0.0535058	0.674936
HFpEF	3396-54_2	REN	0.356542	7.26723e-06	0.0368303	0.0486749	0.671602
HFpEF	7211-2_3	RNASE1	0.466441	9.47496e-09	4.80191e-05	0.0575829	0.681154
HFpEF	5644-60_3	RNASE4	0.362922	2.45536e-06	0.0124438	0.0497156	0.671734
HFpEF	12693-2_3	SH3BGRL	0.371172	2.93301e-06	0.0148645	0.0492701	0.670827
HFpEF	9756-6_3	TAGLN	0.418111	3.04357e-06	0.0154248	0.0495244	0.672615
HFpEF	4721-54_2	TFF3	0.421537	1.36796e-07	0.000693283	0.0532458	0.678205
HFpEF	8323-163_3	TFF3	0.385353	1.05047e-06	0.0053238	0.0507504	0.67956
HFpEF	3339-33_1	THBS2	0.3766	1.50669e-06	0.00763591	0.0506177	0.67811
HFpEF	6462-12_3	TIMP4	0.378276	2.32846e-06	0.0118006	0.0500082	0.674043
HFpEF	6506-54_3	TMED10	0.389628	1.2445e-06	0.00630712	0.0508823	0.673378
HFpEF	8265-225_3	TMPO	0.398894	4.52761e-07	0.00229459	0.0523364	0.677052
HFpEF	12508-9_3	VPS24	0.348511	5.7283e-06	0.029031	0.0481179	0.667847
HFpEF	11388-75_3	WFDC2	0.378896	5.10181e-06	0.025856	0.0486811	0.671223
HFrEF	2602-2_2	ANGPT2	0.404189	1.49138e-06	0.00755833	0.0815368	0.714841
HFrEF	3737-6_3	CTSH	0.441989	1.89768e-07	0.000961744	0.0848443	0.729257
HFrEF	5813-58_3	EPO	0.394827	1.08668e-06	0.00550728	0.0820768	0.718532
HFrEF	4374-45_2	GDF15	0.427839	3.48316e-06	0.0176527	0.0802564	0.717346
HFrEF	6425-87_3	MMP19	0.387239	6.78246e-06	0.0343735	0.0791769	0.720277
HFrEF	11154-3_3	NFE2L1	0.365631	2.94749e-06	0.0149379	0.0802187	0.723658
HFrEF	7655-11_3	NPPB	0.800667	6.80092e-18	3.4467e-14	0.125572	0.759315
HFrEF	6645-53_3	POSTN	0.376876	9.24376e-06	0.0468474	0.0790509	0.716547
HFrEF	12612-37_3	PSMB1	0.383148	4.57466e-06	0.0231844	0.0800016	0.715566
HFrEF	7211-2_3	RNASE1	0.388812	7.87193e-06	0.0398949	0.0790264	0.71835
HFrEF	11178-21_3	SVEP1	0.47439	9.93189e-08	0.000503348	0.0856968	0.721292
HFrEF	11109-56_3	SVEP1	0.533341	3.02664e-09	1.5339e-05	0.0910692	0.728495
HFrEF	5441-67_3	TNNI3	0.418354	5.99335e-08	0.000303743	0.0856388	0.723903
